# Exploration of interethnic variation and repurposed drug efficacy in the treatment of SARS-CoV-2 Infection (COVID-19)

**DOI:** 10.1101/2021.03.07.21253095

**Authors:** Ammar Ali Almarzooq

## Abstract

The COVID-19 global pandemic has led to repurposing of drugs, with little underlying evidence for treatment safety and efficacy. This may increase complications for patients with acute viral respiratory infections. *UGT1A1* and *CYP2D6* enzymes are involved in the metabolism of atazanavir and fluvoxamine repurposed for COVID-19. This study aimed to elucidate the role of interethnic variation in these enzymes in the efficacy of repurposed drug therapies. A retrospective cohort of 101 Jordanian Arab samples were genotyped using Affymetrix DMET Plus Premier Package. Comprehensive global population genetic structure analyses were performed for *CYP2D6* and *UGT1A1* allele frequencies across multi-ethnic populations of over 131,000 global subjects from 417 published reports, revealing that Jordanian Arabs share the closest sequence homology to European and Near East populations. The East Asian populations have significantly over-representaiton of individuals with diplotype pairs for reduced atazanavir metabolism compared to the African populations and are more likely to show impaired UGT1A1 metabolism. East Asian populations are also 4.4x more likely to show impaired fluvoxamine metabolism than South Central Asian and Oceanian populations, and 8x more likely than other ancestry populations. The results here support previous findings that interethnic variation should be used for developing proper population-specific dosage guidelines.
