## Supplement Table 2 for "Exploration of interethnic variation and repurposed drug efficacy in the treatment of SARS-CoV-2 Infection (COVID-19)"

### Sheet: Table S2
Table S2. Biogeographical groups and pharmacogenetic analyses for UGT1A1/Atazanavir and CYP2D6/Fluvoxamine associations.
		Jordanian**	Sub-Saharan African (SSA)	African American/ Afro-Caribbean (AAC)	European (EUR)	Near Eastern (NEA)	East Asian (EAS)	Central/South (SAS)	American (AME)	Latino (LAT)	Oceanian (OCE)
UGT1A1
Allelic Frequency	*6	0	0	0.004	0.0079	0	0.1463	0.0449		0.0116
	*27	0
	*28	0.371287	0.4	0.3734	0.3165	0.3076	0.148	0.4142		0.4	0.0432
	*36		0.0698	0.0845	0	0.0079	0	0		0	0
	*37		0.0371	0.057	0.0007	0.0043	0	0		0	0
	*80	0.381188		0.4503	0.3142					0.3827
EHR Priority Notation	Abnormal/Priority/ High Risk	0.415842	0.19107	0.782191	0.408668	0.097279	0.0866	0.21121		0.630224	0.00187
Atazanavir (Level 1A PharmGKB)
Allelic Frequency	*80 rs887829	0.381188	0.498	0.4575	0.302857		0.13	0.438		0.381667
EHR Priority Notation	Abnormal/Priority/ High Risk	0.148515	0.20975	0.208333	0.0874		0.03	0.184		0.1382
CYP2D6
Allelic Frequency	*2	0.242574	0.198255	0.155688	0.276513	0.190049	0.120513	0.294762	0.220778	0.226841	0.0392258
	*4	0.163366	0.0338422	0.0482296	0.185382	0.114059	0.00537109	0.0906299	0.102391	0.120514	0.018
	*3	0.014851	0.00153544	0.00317052	0.0159059	0.00434911	5.83981e-05	0.00105782	0.000238342	0.00717936	0.00104046
	*6	0.0594059	0	0.00288682	0.0111156	0.00543274	0.000167138	0	0.0024552	0.00511026	0
	*7	0.00495	0	0.000271925	0.00053243	0.00286119	7.8907e-05	0.00550333	0.00496429	0	0
	*10	0.0445545	0.0556769	0.038163	0.0157463	0.0676936	0.435634	0.0866698	0.0143721	0.0262916	0.0252314
	*17	0.019802	0.19287	0.168821	0.00394012	0.0309702	9.78913e-05	0.000666132	0.00475034	0.0232611	0.00104139
	*29	0.00990099	0.121073	0.087971	0.00105769	0.00775602	0.000108468	0.00268575	0.00186426	0.0152478	0
	*35		0	0.00884475	0.0547538	0.0221853	0.000576096	0.0121092	0.00967323	0.0265833	0
	*41	0.148515	0.114662	0.0372338	0.0924459	0.153584	0.0226678	0.122955	0.0232529	0.0510156	0.0075
	*5		0.0515362	0.0539319	0.0295285	0.0182356	0.0486342	0.0459195	0.0158736	0.0291579	0.0406163
	*45		0.041787	0.0677		0	0
	Others	0	0.101221	0.124781	0.13749	0.115221	0.117679	0.0509194	0.0673686	0.100943	0.0203787
EHR Priority Notation	Abnormal/Priority/ High Risk	0.455446	0.56919	0.445648	0.485429	0.461368	0.480437	0.38127	0.364971	0.409452	0.328431
Fluvoxamine (Level 1A Pharm GKB)
Allelic Frequency	*3	0.014851	0.001535	0.003171	0.015906	0.004349	5.84e-05	0.001058	0.000238	0.007179	0.00104
	*4	0.163366	0.033842	0.04823	0.185382	0.114059	0.005371	0.09063	0.102391	0.120514	0.018
	*5		0.051536	0.053932	0.029528	0.018236	0.048634	0.045919	0.015874	0.029158	0.040616
	*6	0.0594059	0	0.002887	0.011116	0.005433	0.000167	0	0.002455	0.00511	0
	*10	0.044554	0.055677	0.038163	0.015746	0.067694	0.435634	0.08667	0.014372	0.026292	0.025231
EHR Priority Notation	Abnormal/Priority/ High Risk	0.128713	0.033114	0.054194	0.076866	0.069998	0.469845	0.1106	0.04621	0.068929	0.101744
**Current study
