## Supplement Table 4 for "Exploration of interethnic variation and repurposed drug efficacy in the treatment of SARS-CoV-2 Infection (COVID-19)"

### Sheet: Table S4
Table S4. The Jordanian Arab population and 121 populations
Group	Authors	Year	PMID	Biogeographical group	Population	Add'l population info	Subject type	Subjects genotyped (N)	*4	*17
1	Wan et al	2001	11505219	African American/Afro-Caribbean	African American	Southern CA	healthy subjects	154	0.078	0.146
2	Gaedigk et al	2002	12152006	African American/Afro-Caribbean	African American	Atlanta	healthy subjects	251	0.054	0.213
3	Cai et al	2006	16550211	African American/Afro-Caribbean	African American		controls	131	0.076	0.156
4	Cai et al	2006	16550211	African American/Afro-Caribbean	African American		psychiatric	91	0.049	0.137
5	Cai et al	2006	16550211	African American/Afro-Caribbean	African American		controls+psychiatric patients	222	0.065	0.149
6	Gaedigk et al	2008	17971818	African American/Afro-Caribbean	African American		healthy subjects, or with unrelated disease	272	0.0386	0.1912
7	de Leon et al	2009	19169185	African American/Afro-Caribbean	African American	Kentucky	mentally ill patients	452	0.055	0.184
8	Yee et al	2013	23619115	African American/Afro-Caribbean	African American	Atlanta	sickle cell patients	75	0.08	0.173
9	Del Tredici et al	2018	29674966	African American/Afro-Caribbean	African American	self defined, living in the US	patients for which a PGx test was ordered	6762	0.0402	0.168
10	Koopmans et al	2017	28639468	African American/Afro-Caribbean	Antillean	Island of Curacao, mainly African decent	mentally ill	231	0.11	0.162
11	Koopmans et al	2017	28639468	African American/Afro-Caribbean	Antillean	Dutch Caribbean living in the Netherlands	healthy	165	0.11	0.163
12	Naranjo et al	2018	30183544	African American/Afro-Caribbean	Costa Rica & Cuba	Afro Latin American	Afro-descendants (Costa Rica) or 4 grandparents (Cuba)	82	0.0645	0.1452
13	Céspedes et al	2014	25720195	African American/Afro-Caribbean	Costa Rican	Afro-Caribbean	healthy	49	0.041	0.184
14	Spring et al	2019	31549155	African American/Afro-Caribbean	African American	African American/Black	US military volunteers	158	0.108	0.155
15	Montane et al	2013	23394389	African American/Afro-Caribbean	Trinidadian	Afro-trinidadians	healthy subjects	103	0.0194	0.165
16	Kohlrausch et al	2009	19761369	Sub-Saharan African	Brazilian	African descent	healthy subjects	87	0.0632	0.092
17	Aklillu et al	1996	8764380	Sub-Saharan African	Ethiopian		healthy subjects	122	0.012	0.09
18	Aklillu et al	2002	12142727	Sub-Saharan African	Ethiopian	living in Ethopia	healthy subjects	122	0.041	0.113
19	Aklillu et al	2002	12142727	Sub-Saharan African	Ethiopian	living in Sweden	healthy subjects	69	0.059	0.149
20	Griese et al	1999	10634134	Sub-Saharan African	Ghanaian		healthy subjects	193	0.07	0.277
21	Awandu et al	2018	29558929	Sub-Saharan African	South African	Limpopo Province	patients screened for malaria	248	0.03	0.19
22	Sistonen et al	2007	17301689	Sub-Saharan African	Sub-Saharan African		Human Genome Diversity Panels	127	0.028	0.122
23	Dandara et al	2001	11372584	Sub-Saharan African	Tanzanian		psychiatric patients	88	0.023	0.301
24	Dandara et al	2001	11372584	Sub-Saharan African	Tanzanian		healthy controls	106	0.014	0.203
25	Wennerholm et al	1999	10634133	Sub-Saharan African	Tanzanian	Bantu	healthy subjects	106	0.009	0.17
26	Wennerholm et al	2001	11470994	Sub-Saharan African	Tanzanian	Bantu	healthy subjects	106	0.009	0.17
27	Wright el al	2010	20597905	Sub-Saharan African	Xhosa	South African	healthy and schizophrenia patients	104	0.0144	0.149
28	Dandara et al	2001	11372584	Sub-Saharan African	Venda		healthy subjects	76	0.033	0.24
29	Dandara et al	2001	11372584	Sub-Saharan African	Zimbabwean		healthy subjects	114	0.02	0.34
30	Ismail et al	2003	12911679	East Asian	Chinese	living in Malaysia	healthy subjects+patients	236	0.0021	0.0021
31	Zhou et al	2009	19636337	East Asian	Chinese	Han, Beijing	HapMap and healthy subjects	100	0.01	0
32	Man et al	2010	20173083	East Asian	Chinese	Han	healthy subjects	500	0.011	0
33	Yi et al	2014	25029633	East Asian	Chinese	residing in Seoul	all male, healthy subjects	130	0.0115	0
34	Goh et al	2017	28046094	East Asian	Chinese	Singapore	TTSH Biobank	201	0.002	0
35	Qian et al	2013	24192122	East Asian	Chinese	Han Chinese; northern and southern regions	healthy	1954	0.0038	0
36	Sistonen et al	2007	17301689	East Asian	East Asian		Human Genome Diversity Panels	241	0.027	0
37	Kubota et al	2000	10886115	East Asian	Japanese		healthy subjects	162	0	0
38	Yamazaki et al	2003	15618746	East Asian	Japanese		healthy subjects	86	0.005	0
39	Hosono et al	2009	19541866	East Asian	Japanese		healthy subjects	455	0.004	0
40	Kiyotani et al	2010	20700584	East Asian	Japanese		healthy subjects	98	0.0051	0
41	Man et al	2010	20173083	East Asian	Japanese		healthy subjects	398	0.001	0
42	Yi et al	2014	25029633	East Asian	Japanese	Fukuoka	healthy subjects, 81% male	208	0.0435	0
43	Lee et al	2006	16778723	East Asian	Korean		anonymized subjects	400	0.0025	0
44	Man et al	2010	20173083	East Asian	Korean		healthy subjects	200	0.008	0
45	Kim et al	2012	22676200	East Asian	Korean		healthy subjects	49	0	0
46	Yi et al	2014	25029633	East Asian	Korean	Seoul or Gyeonggi-do	all male, healthy subjects	448	0.0045	0
47	Byeon et al	2018	30191460	East Asian	Korean		healthy subjects	3417	0	0
48	Teh et al	2001	11422605	East Asian	Malay	Kuala Lumpur	healthy subjects	107	0.028	0.005
49	Chin et al.	2015	26510986	East Asian	Malay	Breat cancer		52	0.029	0
50	Goh et al	2017	28046094	East Asian	Malay	Singapore	TTSH Biobank	126	0.028	0
51	Chamnanphon et al	2013	23776391	East Asian	Thai		breast cancer patients	57	0.009	0
52	Vanwong et al	2016	26944100	East Asian	Thai		autistic children	86	0.0119	0
53	Chamnanphon et al	2018	29992861	East Asian	Thai		healthy volunteers	721	0.0127	0
54	Jin et al	2013	23644254	East Asian	Tibetan	living in China	healthy subjects	96	0	0
55	Kuzmanovska et al	2015	27785397	European	Albanian		DNA bank	100	0.225	0
56	Beer et al	2011	21225252	European	Austrian		healthy subjects	93	0.14	0
57	Kohlrausch et al	2009	19761369	European	Brazilian	European descent	healthy subjects	92	0.1033	0.0217
58	Kohlrausch et al	2009	19761369	European	Brazilian	European descent	schizophrenia patients	186	0.1318	0.0134
59	McGrane et al	2016	26871369	European	Caucasian	Helena, Montana	psychiatric patients	688	0.2	0.002
60	Llerena et al	2010	21135868	European	Cuban	European descent	healthy subjects	130	0.146	0.027
61	Rasmussen et al	2006	16537246	European	Danish		psychiatric patients	225	0.191	0
62	Rasmussen et al	2006	16537246	European	Danish		healthy controls	244	0.197	0
63	Bank et al	2015	25929855	European	Dutch & Belgian		breast cancer	196	0.1824	0.0021
64	Sistonen et al	2007	17301689	European	European		Human Genome Diversity Panels	157	0.172	0
65	Sistonen et al	2009	19151603	European	Finnish	Kankaanpää. West Finnish	healthy subjects	56	0.089	0
66	Sistonen et al	2009	19151603	European	Finnish	Suomussalami, Est Finnish	healthy subjects	86	0.081	0
67	Pietarinen et al	2016	27038154	European	Finnish	living in Helsinki region	healthy volunteers	857	0.1	0.0006
68	Rahikainen et al	2018	30173302	European	Finnish		male controls	257	0.105	0.0002
69	Rahikainen et al	2018	30173302	European	Finnish		female controls	597	0.102	0
70	Marez et al	1997	9241659	European	French		healthy(n=144); various diseases (n=528)	672	0.172	0.001
71	Griese et al	1998	9511177	European	German		healthy subjects	195	0.195	0
72	Háber et al	2013	23737191	European	Hungarian		recurrent unipolar depression patients	55	0.291	0
73	Serrano et al.	2011	20309015	European	Italian		breast cancer, controls	300	0.182	0.01
74	Carano et al	2017	28971704	European	Italian	Northern Italy	healthy volunteers	64	0.2188	0.0078
75	Carano et al	2017	28971704	European	Italian	Central Italy	healthy volunteers	55	0.1	0
76	Carano et al	2017	28971704	European	Italian	Southern Italy	healthy volunteers	55	0.1182	0
77	Dagostino et al	2018	30425549	European	Italian		patient control cohort	169	0.1953	0
78	Kuzmanovska et al	2015	27785397	European	Macedonian		DNA bank	100	0.17	0
79	Gaedigk et al	1999	10634130	European	North American		healthy subjects	208	0.175	0.002
80	Wan et al	2001	11505219	European	North American	Southern CA	healthy subjects	143	0.199	0.003
81	Gaedigk et al	2008	17971818	European	North American		healthy subjects+patients with unrelated disease	347	0.1974	0.0043
82	de Leon et al	2009	19169185	European	North American	Kentucky	mentally ill patients	3779	0.21	0.003
83	Man et al	2010	20173083	European	North American & European		healthy subjects	454	0.188	0.001
84	Del Tredici et al	2018	29674966	European	North American	self defined as 'Caucasian', living in the US	patients for which a PGx test was ordered	37571	0.1874	0.003
85	Albuquerque et al	2013	10.2217/pme.13.56	European	Portugese		healthy	1138	0.156	0.022
86	Ribeiro et al	2018	29546421	European	Portugese		women after giving birth	55	0.236	0.009
87	Ribeiro et al	2018	29546421	European	Portugese		women of child-bearing age	53	0.189	0
88	Naranjo et al	2018	30183544	European	Portugese & Spanish	Iberian		1530	0.1788	0.0088
89	Kuzmanovska et al	2015	27785397	European	Roma		DNA bank	100	0.15	0
90	Fuselli et al	2004	15340360	European	Sardinian		healthy subjects	48	0.125	0
91	Fuselli et al	2004	15340360	European	Spanish	Southern Spain	healthy subjects	51	0.1765	0.0098
92	Fernández_Santander et al	2013	23922954	European	Spanish		breast cancer	133	0.1165	0.0075
93	Zafra-Ceres et al	2013	23781139	European	Spanish		breast cancer	90	0.1889	0.0111
94	Mas et al	2017	28389049	European	Spanish		first episode psychosis patients	70	0.2214	0
95	Rebsamen et al	2009	18591960	European	Swiss		healthy subjects	165	0.206	0.003
96	Spring et al	2019	31549155	European	White/Caucasian		US military volunteers	300	0.143	0.07
97	Scott et al	2007	18240905	Near Eastern	Ashkenazi Jews	New York	healthy subjects	250	0.226	0.008
98	Naranjo et al	2018	30183544	Near Eastern	Ashkenazi Jews	Argentina		173	0.1792	0.0058
99	Luo et al	2004	15651900	Near Eastern	Bedouin	Israel	healthy subjects	50	0.04	0.02
100	Qumsieh et al	2011	22216145	Near Eastern	Emirati	United Arab Emirates	majority psychiatric patients	302	0.09	0.025
101	Kouhi et al	2009	19715474	Near Eastern	Iranian	Eastern Azerbaijan	healthy subjects	100	0.125	0
102	Sistonen et al	2007	17301689	Near Eastern	Middle-Eastern		Human Genome Diversity Panels	148	0.068	0.02
103	McLellan et al	1997	9241658	Near Eastern	Saudi Arabian		healthy subjects	101	0.035	0.03
104	Fuselli et al	2004	15340360	Near Eastern	Syrian		healthy subjects	51	0.098	0
105	Aynacioglu et al	1999	10460072	Near Eastern	Turkish	SE Anatolia	healthy subjects	404	0.113	0.0111
106	Swadi et al	2019	30965129	Near Eastern	Iraqi	Mid-Euphrates	ACS patients	500	0.068	0.092
107	Khalaj et al	2019	31178724	Near Eastern	Iranian		Female breast cancer patients	134	0.0947	0.0038
108	Griese et al	2001	11207032	Oceanian	Australian Aborigines	NW Australia	healthy subjects	239	0.015	0.002
109	Sistonen et al	2007	17301689	Oceanian	Oceanian		Human Genome Diversity Panels	39	0	0
110	von Ahsen et al	2010	21532842	Oceanian	Papua New Guinean	Kunjingini	healthy subjects	88	0	0
111	Spring et al	2019	31549155	Oceanian	Hawaiian/Pacific Islander		US military volunteers	9	0.111	0
112	von Ahsen et al	2010	21532842	Oceanian	Papua New Guinean	Alexishafen	healthy subjects	84	0.03	0
113	Sistonen et al	2007	17301689	Central/South Asian	South/Central Asia		Human Genome Diversity Panels	210	0.081	0
114	Ismail & The	2001	11758642	Central/South Asian	Indian	living in Malaysia	healthy subjects	83	0.08	0.01
115	Naveen et al	2006	16880622	Central/South Asian	Indian	Tamildadu, South India	healthy	140	0.061	0
116	Naveen et al	2006	16880622	Central/South Asian	Indian	Kerala, South India	healthy	107	0.075	0
117	Naveen et al	2006	16880622	Central/South Asian	Indian	Karanatka, South India	healthy	94	0.048	0
118	Naveen et al	2006	16880622	Central/South Asian	Indian	Andhra Pradesh, South India	healthy	106	0.108	0
119	Sistonen et al	2009	19151603	Central/South Asian	Indian	Ahmedabad, Gujarat, West India	healthy subjects	160	0.103	0
120	Goh et al	2017	28046094	Central/South Asian	Indian	Singapore	TTSH Biobank	179	0.089	0
121	Montane et al	2013	23394389	Central/South Asian	Trinidadian	Indo-Trinidadians	healthy subjects	167	0.1168	0
122					Jordanian**			101	0.163366	0.019802
**Current study
